# Pathogenic mitochondrial genome variation, heteroplasmy thresholding and mitochondrial constraint measures in a healthy older cohort

**DOI:** 10.64898/2026.06.24.26356403

**Authors:** Eloise Watson, Gordon Qian, Shyamsundar Ravishankar, Matthew Hobbs, Joseph Copty, Chenglong Yu, Sarah Kummerfeld, Christina Liang, Paul Lacaze, Ryan L. Davis, Carolyn M. Sue

## Abstract

Mitochondrial diseases (MDs) are clinically heterogeneous rendering ascertainment challenging. Estimates of pathogenic mitochondrial DNA (mtDNA) variants in the population range from 1 in 200 to 1 in 4,000 individuals. Inclusion of mtDNA sequencing in genomic databases facilitates comprehensive estimation of mtDNA variation. However, interpretation of low heteroplasmy variation is complex, due in part to misalignment of nuclear mitochondrial DNA transcripts (NUMTs), whilst conservative heteroplasmy thresholds likely omit relevant variation. Cumulative burden of mtDNA variation contributes to aging and neurodegeneration, and recent characterisation of mitochondrial genome constraint allows quantitation of this burden.

We analysed whole genome sequencing of blood DNA from 3,500 healthy older individuals in the Medical Genome Reference Bank using *mity*, considering pathogenic mtDNA variants ≥1% heteroplasmy. We identified 34 distinct pathogenic mtDNA variants in 62 individuals, giving a combined population allele frequency of 1.77% (95% CI 1.36-2.27) or 1 in 56 individuals. We evaluated inclusion of false positive (FP) calls due to two common NUMTs, which accounted for up to 16% of variants. Increasing heteroplasmy thresholding to eliminate all NUMT-FPs also eliminated much of the total variation, including pathogenic variants. We propose a sample-specific, scaled heteroplasmy threshold to maximise variant retention and mitigate NUMT-FPs. Finally, we characterised measures of mitochondrial constraint in this healthy older cohort, observing an association between variant burden and summed constraint, whilst mean constraint was higher in pathogenic variant carriers.

These findings suggest pathogenic mtDNA variation is more common in the population than is currently appreciated. Findings are comparable to larger genomic databases when heteroplasmy thresholding is adjusted, and support earlier population-based estimates. Incorporation of low heteroplasmy variation is relevant, but interpretation is nuanced, and optimising variant retention requires consideration of NUMT-FP rates.
