## Supplementary File 1_NUMT FPs for "Pathogenic mitochondrial genome variation, heteroplasmy thresholding and mitochondrial constraint measures in a healthy older cohort"

### Sheet: Sheet1
CHR	POS	REF	ALT	HGVS	NUMT origin
MT	12684	G	A	m.12684G>A	numtA
MT	12705	C	T	m.12705C>T	numtA
MT	13062	A	G	m.13062A>G	numtA
MT	13095	T	C	m.13095T>C	numtA
MT	13105	A	G	m.13105A>G	numtA
MT	16189	T	A	m.16189T>A	numtB
MT	16218	C	T	m.16218C>T	numtB
MT	16230	A	G	m.16230A>G	numtB
MT	16249	T	C	m.16249T>C	numtB
MT	16274	G	A	m.16274G>A	numtB
MT	16278	C	T	m.16278C>T	numtB
MT	16284	A	G	m.16284A>G	numtB
MT	16288	T	C	m.16288T>C	numtB
MT	16290	C	T	m.16290C>T	numtB
MT	16293	A	C	m.16293A>C	numtB
MT	16301	C	T	m.16301C>T	numtB
MT	16311	T	C	m.16311T>C	numtB
MT	16355	C	T	m.16355C>T	numtB
MT	16356	T	C	m.16356T>C	numtB
MT	16368	T	C	m.16368T>C	numtB
MT	16390	G	A	m.16390G>A	numtB
MT	16399	A	G	m.16399A>G	numtB
MT	16496	G	A	m.16496G>A	numtB
MT	16519	T	C	m.16519T>C	numtB
MT	16527	C	T	m.16527C>T	numtB
